# Rapid and long-lasting remodelling of the blood transcriptome following bariatric surgery

**DOI:** 10.1101/2025.06.20.25329990

**Authors:** Julien Roux, Denis Seyres, Jessica L Buxton, Dale Handley, Giulia Hofer, Suzanne Alsters, Karl-Heinz Herzig, Marjo-Riitta Jarvelin, Alexandra I Blakemore, Claudia Cavelti-Weder

## Abstract

Bariatric (or metabolic) surgery is the most effective treatment for severe obesity, resulting in sustained weight loss and rapid improvement in metabolic outcomes. However, it is currently unknown what molecular changes are induced by the surgery, how they relate to the health improvements, how early they occur, and whether they are maintained over time.

In this study, we characterized early gene expression changes following surgery in blood samples from the “Personalised Medicine for Morbid Obesity” cohort. We observed widespread changes in gene expression only a few days after surgery. Pathways related to immune response were affected, in particular with a decreased expression of the NF-κB pathway and neutrophil cytotoxic activity genes, suggesting a reduction of the inflammatory state typically associated with obesity. Metabolic signaling was also affected, with decreased expression of genes from pathways related to glucagon and insulin secretion, and key regulators such as the appetite-controlling hormone ghrelin. Comparisons to publicly available transcriptomics datasets showed that beyond these specific changes, bariatric surgery induces a transcriptome-wide reversal of expression changes associated with obesity and with forms of type 2 diabetes related to obesity. Comparisons to transcriptomics studies with longer-term follow-ups after bariatric surgery showed that a large fraction of early-induced expression changes likely persist for several months.

Taken together, we show that previously unreported early changes in blood gene expression after bariatric surgery provide in-depth insights into the resolution of the chronic inflammation associated with severe obesity and its connection with metabolic improvement.
