## Supplemental Table 1 for "Rapid and long-lasting remodelling of the blood transcriptome following bariatric surgery"

### Sheet: Visit 1 - pre-surgery
	No diabetes	T2D remission	T2D no remission	T2D insulin dependent no remission
Age (years)	NA	58.4 (+/-8.9)	52.2 (+/-8.3)	53.7 (+/-6.1)
Sex	6 F; 2 M	3 F; 4 M	2 F; 2 M	3 F; 1 M
Weight (kg)	127.9 (+/-17)	144 (+/-30.4)	132.8 (+/-14.4)	116.5 (+/-13.1)
Height (m)	1.7 (+/-0.1)	1.7 (+/-0.1)	1.7 (+/-0.1)	1.6 (+/-0)
BMI	45.9 (+/-5.6)	50.5 (+/-10.6)	45.8 (+/-7.4)	44.5 (+/-5.9)
Antihypertensive drugs (%)	27	91	75	100
GLP1 analogues (%)	0	9	17	0
Insulin (%)	0	0	0	100
Lipid lowering drugs (%)	27	45	50	75
Oral antidiabetic drugs (%)	0	64	100	75
Systlolic BP (mmHg)	144.5 (+/-12.2)	142 (+/-14.7)	131 (+/-1.4)	137.5 (+/-44.5)
Diastolic BP (mmHg)	90.5 (+/-12.4)	83.7 (+/-7.4)	82.5 (+/-7.8)	74 (+/-12.7)
Pulse	93 (+/-9.3)	71 (+/-18.2)	76.2 (+/-14.8)	76.3 (+/-30.7)
Glucose (mmol/L)	5.4 (+/-1.1)	6.2 (+/-1.2)	6.4 (+/-0.9)	2.6 (+/-NA)
Insulin	74.2 (+/-89.2)	32.2 (+/-5.4)	23.1 (+/-NA)	43.1 (+/-NA)
HbA1c (mmol/mol)	38.2 (+/-4.3)	49.5 (+/-7.9)	53 (+/-16.6)	91.5 (+/-21.6)
Total Cholesterol (mmol/L)	5.4 (+/-1.2)	4.7 (+/-0.8)	4.7 (+/-1)	6.3 (+/-1.2)
LDL (mmol/L)	3.3 (+/-1)	3 (+/-1)	2.7 (+/-0.9)	3.6 (+/-0.9)
HDL (mmol/L)	1 (+/-0.2)	1.2 (+/-0.3)	0.9 (+/-0.4)	1.2 (+/-0.2)
Triglycerides (mmol/L)	3.7 (+/-5.1)	1.5 (+/-0.7)	2.1 (+/-1.1)	3.2 (+/-2.8)
Albumin	37.2 (+/-2.6)	40 (+/-1.5)	39 (+/-4.2)	35.5 (+/-2.1)
Lymphocytes	2.6 (+/-1)	2.1 (+/-0.9)	1.9 (+/-1)	2.9 (+/-0.8)
Neutrophils	5.7 (+/-0.6)	6.7 (+/-1.9)	7.4 (+/-NA)	4.3 (+/-1.2)
VitD	43.5 (+/-21.4)	41.7 (+/-28.6)	43 (+/-15.3)	27 (+/-4.2)

### Sheet: Visit 2 - during surgery
	No diabetes	T2D remission	T2D no remission	T2D insulin dependent no remission
Weight (kg)	NA	139.6 (+/-40.6)	119.9 (+/-NA)	NA
Weight (kg) loss (%)	NA	-0.3 (+/-0.7)	6.3 (+/-NA)	NA
BMI	NA	47.6 (+/-12.6)	49.9 (+/-NA)	NA
CRP (mg/L)	16 (+/-11)	16.2 (+/-10.3)	9.8 (+/-6.1)	37.3 (+/-42)
Albumin	39 (+/-NA)	38.6 (+/-2.9)	39.3 (+/-4.7)	37.2 (+/-7.7)
Lymphocytes	2.4 (+/-0.7)	1.7 (+/-1)	2.1 (+/-0.8)	2.2 (+/-1.3)
Neutrophils	5.4 (+/-0.5)	6.7 (+/-2.4)	5.2 (+/-2.3)	5.5 (+/-2.1)

### Sheet: Visit 4 - 10d after surgery
	No diabetes	T2D insulin dependent no remission	T2D no remission	T2D remission
Weight (kg)	118.8 (+/-18)	105.6 (+/-NA)	113.7 (+/-10.8)	134.7 (+/-26.1)
Weight (kg) loss (%)	7.3 (+/-3.9)	-0.1 (+/-NA)	10.9 (+/-2.9)	9.8 (+/-2.8)
BMI	42.6 (+/-6)	43.4 (+/-NA)	39.6 (+/-6.3)	44.7 (+/-10.7)
Systlolic BP (mmHg)	116.9 (+/-11.1)	115 (+/-NA)	132 (+/-2.8)	125.8 (+/-5.2)
Diastolic BP (mmHg)	77 (+/-8.3)	63 (+/-NA)	86 (+/-2.8)	76.8 (+/-4)
Pulse	74 (+/-4.4)	NA	67 (+/-15.6)	86.7 (+/-5.8)
Glucose (mmol/L)	NA	6.7 (+/-1.6)	5.3 (+/-NA)	5.8 (+/-NA)

### Sheet: Visit 5 - 3-6m after surgery
	No diabetes	T2D remission	T2D no remission	T2D insulin dependent no remission
Weight (kg)	101.3 (+/-16.3)	115.4 (+/-23.4)	106.5 (+/-14.4)	95.4 (+/-19.1)
Weight (kg) loss (%)	20.8 (+/-7.3)	19.4 (+/-6.6)	19.8 (+/-5)	21.1 (+/-6.9)
BMI	36.4 (+/-5.5)	40.5 (+/-8.3)	36.5 (+/-4.5)	35.7 (+/-8.9)
Systlolic BP (mmHg)	119.6 (+/-11.4)	129.1 (+/-13.7)	141.2 (+/-15.1)	119 (+/-20)
Diastolic BP (mmHg)	77.4 (+/-9.6)	73.9 (+/-12)	85.2 (+/-10.3)	72.3 (+/-8.6)
Pulse	74.7 (+/-7.4)	75.5 (+/-14.8)	51 (+/-NA)	80 (+/-NA)
Glucose (mmol/L)	NA	7.2 (+/-0.4)	5.5 (+/-1.1)	5.3 (+/-NA)
HbA1c (mmol/mol)	36.5 (+/-3.3)	40.2 (+/-7.7)	41.5 (+/-3.9)	67.3 (+/-11.6)
Total Cholesterol (mmol/L)	4 (+/-1)	3.8 (+/-0.7)	3.4 (+/-1)	4.5 (+/-0.8)
LDL (mmol/L)	2.2 (+/-0.8)	2.2 (+/-0.6)	1.7 (+/-0.7)	3.2 (+/-0.6)
HDL (mmol/L)	1 (+/-0.3)	0.9 (+/-0.3)	0.9 (+/-0.2)	1.1 (+/-0.3)
Triglycerides (mmol/L)	1.8 (+/-1.5)	1.5 (+/-0.4)	1.7 (+/-0.8)	1.7 (+/-0.4)
Albumin	37.6 (+/-2.3)	38.2 (+/-3.5)	37.2 (+/-2.8)	38.5 (+/-2.1)
Lymphocytes	2.1 (+/-0.7)	2.1 (+/-0.9)	1.9 (+/-0.6)	1.8 (+/-0.8)
Neutrophils	5.8 (+/-1.8)	5.2 (+/-1.3)	4 (+/-1.3)	3.8 (+/-0.2)
VitD	46.5 (+/-18.9)	57.3 (+/-32.2)	53.1 (+/-13.9)	54.3 (+/-17)

### Sheet: Visit 6 - 12m after surgery
	No diabetes	T2D remission	T2D no remission	T2D insulin dependent no remission
Weight (kg)	90.9 (+/-16.7)	98.6 (+/-14.2)	95.3 (+/-11.9)	83.8 (+/-21)
Weight (kg) loss (%)	28.5 (+/-9.4)	30.2 (+/-9)	28.1 (+/-6.7)	28.9 (+/-10.6)
BMI	32.8 (+/-6.4)	34.7 (+/-5.5)	32.6 (+/-3)	31.9 (+/-8.1)
Antihypertensive drugs (%)	20	73	42	62
GLP1 analogues (%)	0	0	0	0
Insulin (%)	0	0	8	50
Lipid lowering drugs (%)	13	55	42	38
Oral antidiabetic drugs (%)	0	0	83	75
Systlolic BP (mmHg)	122 (+/-14.2)	122.8 (+/-5.1)	125 (+/-18)	138.5 (+/-2.1)
Diastolic BP (mmHg)	77.6 (+/-10.2)	73.4 (+/-8.8)	78 (+/-12.5)	77 (+/-4.2)
Pulse	46.3 (+/-13.1)	63.2 (+/-19)	47 (+/-7.2)	61.5 (+/-2.1)
HbA1c (mmol/mol)	33.2 (+/-2.4)	35 (+/-3.9)	38 (+/-5.6)	65.5 (+/-10.6)
Total Cholesterol (mmol/L)	4.6 (+/-1.4)	4 (+/-1)	3.6 (+/-1)	3.6 (+/-1.2)
LDL (mmol/L)	2.7 (+/-1.2)	2.2 (+/-0.9)	2 (+/-0.8)	2 (+/-0.6)
HDL (mmol/L)	1.2 (+/-0.1)	1.4 (+/-0.3)	1 (+/-0.2)	1.1 (+/-0.3)
Albumin	39 (+/-3)	38.7 (+/-3)	38 (+/-3.2)	36 (+/-1.4)
Triglycerides (mmol/L)	1.5 (+/-0.8)	1.1 (+/-0.2)	1.1 (+/-0.3)	1.2 (+/-0.8)
Lymphocytes	2.2 (+/-0.6)	1.9 (+/-1.2)	1.7 (+/-0.4)	1.6 (+/-0.4)
Neutrophils	3.2 (+/-0.7)	4.7 (+/-1.3)	3.9 (+/-0.8)	4 (+/-1.2)
VitD	67.5 (+/-22.6)	85.1 (+/-14.5)	46.8 (+/-18.8)	38 (+/-12.8)

### Sheet: Visit 7 - 18-24m after surgery
	No diabetes	T2D remission	T2D no remission	T2D insulin dependent no remission
Weight (kg)	93.4 (+/-15.8)	91.8 (+/-4.6)	99.9 (+/-15.3)	96 (+/-22.6)
Weight (kg) loss (%)	27.4 (+/-9)	37.9 (+/-12.5)	21.7 (+/-1.1)	24.4 (+/-10.5)
BMI	33.7 (+/-6)	31.2 (+/-4.8)	31.6 (+/-4.9)	36.8 (+/-10)
Systlolic BP (mmHg)	114.4 (+/-12.3)	125 (+/-12.3)	111 (+/-9.9)	122 (+/-NA)
Diastolic BP (mmHg)	78 (+/-8.5)	74 (+/-9)	78.5 (+/-7.8)	78 (+/-NA)
Pulse	63.6 (+/-17)	59 (+/-9.8)	61 (+/-22.6)	44 (+/-NA)
HbA1c (mmol/mol)	38 (+/-NA)	33.8 (+/-5.8)	37.5 (+/-4.9)	51 (+/-NA)
Total Cholesterol (mmol/L)	5 (+/-0.2)	4.1 (+/-0.5)	2.8 (+/-0.1)	5.6 (+/-NA)
LDL (mmol/L)	3.3 (+/-0.2)	1.9 (+/-0.4)	1.4 (+/-0.1)	3.5 (+/-NA)
HDL (mmol/L)	1.1 (+/-0.2)	1.7 (+/-0.5)	1 (+/-0)	0.9 (+/-NA)
Triglycerides (mmol/L)	2 (+/-2.2)	1.1 (+/-0.6)	0.9 (+/-0)	2.5 (+/-NA)
